# Synonymous substitution rate slowdown preceding the emergence of SARS-CoV-2 variants and during persistent infections

**DOI:** 10.64898/2026.01.26.26344861

**Authors:** Jennifer L. Havens, Karthik Gangavarapu, Jade C. Wang, Faten Taki, Elizabeth Luoma, Jonathan E. Pekar, Helly Amin, Steve Di Lonardo, Enoma Omoregie, Scott Hughes, Kristian G. Andersen, Tetyana I. Vasylyeva, Marc A. Suchard, Joel O. Wertheim

## Abstract

The emergence of variants has shaped the COVID-19 pandemic. The lack of directly observed precursors to these variants has led to proposals that variants emerge from either persistent infections, transmission in non-human animal populations after reverse-zoonosis, or cryptic transmission in the human population. We investigated the origin of variants by analyzing the molecular clock and rate of nonsynonymous and synonymous substitutions in SARS-CoV-2 circulating in human population, persistently infected individuals, non-human animals, and along variant stems: the branches preceding emergence of SARS-CoV-2 variants (Alpha, Beta, Gamma, Delta, Epsilon, Iota, B.1.637, Mu, and Omicron: BA.1, BA.2/BA.4/BA.5). Along the variant stems we find evidence for an acceleration in the non-synonymous substitution rate, as compared with non-synonymous substitution rate along the branches that represent the genetic diversity of circulating virus. We also find evidence for a slowdown in the synonymous substitution rate preceding the emergence of multiple named variants (e.g., Beta, Delta, Iota, Mu, Omicron BA.1); a similar pattern was observed in some individuals with persistent infections, suggesting that the viral replication rate can slow down during persistent infection. However, the synonymous rate slowdown was not observed for all variants, with some exhibiting an increase in synonymous substitution rates preceding their emergence compared with typical viral transmission (e.g., Alpha, Epsilon). The similarity in evolutionary dynamics preceding some variant emergence and during persistent infections supports the hypothesis that persistent infections were the likely source of many COVID-19 variants.
