## Supplementary material for "Synonymous substitution rate slowdown preceding the emergence of SARS-CoV-2 variants and during persistent infections": Supp Table 1

### Sheet: Table_S1_allRates
	Context	Length (years)	dN/dS	Rate (subs/site/year)	Synonymous subs	Synonymous rate (subs/year)	P (Synonymous rate)	Nonsynonymous subs	Nonsynonymous rate (subs/year)	P (Nonsynonymous rate)
Alpha	Variant	0.43	1.2	1.29E-03	6	13.14	>0.99	15	35.47	>0.99
Beta	Variant	0.45	2.34	8.00E-04	2	4.45	0.95	11	25.06	>0.99
Delta	Variant	1.58	2.84	8.07E-04	5	3.17	>0.99	35	22.2	>0.99
Epsilon	Variant	0.54	0.56	7.38E-04	6	10.97	>0.99	8	14.77	>0.99
Gamma	Variant	0.94	1.32	8.18E-04	6	6.41	0.53	19	20.11	>0.99
Iota	Variant	1.07	2.04	7.20E-04	4	3.78	>0.99	22	18.98	>0.99
B.1.637	Variant	0.51	29.59	8.96E-04	0	0	>0.99	16	31.4	>0.99
Mu	Variant	0.82	1.44	6.76E-04	4	4.89	0.93	14	16.97	>0.99
BA.1	Variant	1.45	2.43	1.04E-03	7	4.85	>0.99	40	27.84	>0.99
BA.2/BA.4/BA.5	Variant	1.91	1.37	1.09E-03	16	8.3	0.77	50	26.08	>0.99
Alpha_x04	Intrahost	1.24	5.35	4.15E-04	1	0.84	>0.99	13	10.67	0.84
B11_x01	Intrahost	0.32	1.64	7.75E-04	2	6.44	0.52	8	25.49	0.98
B11_x12	Intrahost	0.49	1.24	5.17E-04	2	4.1	0.83	6	12.24	0.66
B1637_x10	Intrahost	0.32	0	3.49E-04	2	6.38	0.55	0	0	>0.99
Delta_x14	Intrahost	0.36	27.62	2.86E-04	0	0	>0.99	1	2.78	>0.99
Delta_x11	Intrahost	0.5	3.04	9.97E-04	2	4.51	0.9	15	31.19	>0.99
Iota_x02	Intrahost	0.55	30.28	2.44E-04	0	0	>0.99	1	1.82	>0.99
Deer_x04	Deer	1.23	0.39	2.23E-03	45	36.88	>0.99	38	31.06	>0.99
Deer_x05	Deer	0.91	0.54	1.31E-03	17	19.07	>0.99	20	22.42	>0.99
Deer_x01	Deer	1.3	0.43	9.18E-04	20	15.21	0.97	20	15.54	0.79
Deer_x02	Deer	0.82	0.39	1.46E-03	21	26.25	>0.99	20	24.83	>0.99
Deer_x03	Deer	0.45	0.48	1.39E-03	11	23.45	>0.99	13	28.67	>0.99
All background	Background		0.63	5.67E-04		6.8			10.1
Internal branch	Background		0.65	5.66E-04		7.02			10.3
