## Supplementary material for "Synonymous substitution rate slowdown preceding the emergence of SARS-CoV-2 variants and during persistent infections": Supp Table 2

### Sheet: Table_S2_variant
	Rate (subs/site/year)	Length (years)	Synonymous subs	Expected synonymous subs	Synonymous rate (subs/year)	P (Synonymous rate)
Alpha	1.29E-03	0.43	6	3.04 (2.31, 3.5)	13.14	>0.99
Beta	8.00E-04	0.45	2	3.13 (2.04, 4.49)	4.45	0.95
Delta	8.07E-04	1.58	5	11.08 (9.45, 12.76)	3.17	>0.99
Epsilon	7.38E-04	0.54	6	3.81 (2.62, 4.99)	10.97	>0.99
Gamma	8.18E-04	0.94	6	6.58 (5.36, 7.45)	6.41	0.53
Iota	7.20E-04	1.07	4	7.53 (6.02, 9.24)	3.78	>0.99
B.1.637	8.96E-04	0.51	0	3.58 (2.65, 4.33)	0	>0.99
Mu	6.76E-04	0.82	4	5.75 (4.19, 6.63)	4.89	0.93
BA.1	1.04E-03	1.45	7	10.17 (9.21, 11.2)	4.85	>0.99
BA.2/BA.4/BA.5	1.09E-03	1.91	16	13.39 (12.06, 14.68)	8.3	0.77
