## Supplementary material for "Synonymous substitution rate slowdown preceding the emergence of SARS-CoV-2 variants and during persistent infections": Supp Table 4

### Sheet: Sheet4
PairsID	SeqID	GISAID	NCBI	SRA
x001	2022-0301-91A07		PQ860836	SRR31956351
x001	2022-0301-91F01		PQ860837	SRR31956350
x001	2022-0322-91H06		PQ860838	SRR31956349
x001	2022-0503-91C06		PQ860839	SRR31956348
x002	2021-0402-91B02		PQ860827	SRR31956352
x002	NY-NYCPHL-005405	EPI_ISL_3692952
x004	2021-0414-00N18	EPI-ISL-1633929	PP611981
x004	2021-1109-91G07		PQ860830	SRR31956344
x004	2022-0209-00G04			SRR18171094
x010	2021-0408-00J07		PQ851508	SRR15624881
x010	2021-0419-02M08	EPI-ISL-1717411	PP612579
x010	2021-0426-01E20		PQ851510	SRR15619370
x010	2021-0517-00C03	EPI-ISL-2235196	PP614125
x011	2021-0930-00G22		PQ851512	SRR16872231
x011	2021-1208-02L18		PQ851513	SRR19528247
x011	2021-1227-08H20		PQ851514	SRR17773217
x012	2021-0309-91A05		PQ860826	SRR31956353
x012	2021-0409-00D22	EPI-ISL-1543479	PP611145
x012	2021-0419-02M09		PQ851509	SRR15620245
x012	2021-0422-02G21	EPI-ISL-1718135	PP612848
x014	2021-1109-92C03		PQ860831	SRR31956343
x014	2021-1130-93F11		PQ860832	SRR31956342
x014	NY-NYCPHL-006830	EPI_ISL_4945225
